# Clinical, Environmental, and Genetic Risk Factors for Substance Use Disorders: Characterizing Combined Effects across Multiple Cohorts

**DOI:** 10.1101/2022.01.27.22269750

**Authors:** Peter B. Barr, Morgan N. Driver, Sally I-Chun Kuo, Mallory Stephenson, Fazil Aliev, Richard Karlsson Linnér, Jesse Marks, Andrey P. Anokhin, Kathleen Bucholz, Grace Chan, Howard J. Edenberg, Alexis C. Edwards, Meredith W. Francis, Dana B. Hancock, K. Paige Harden, Chella Kamarajan, Jaakko Kaprio, Sivan Kinreich, John Kramer, Samuel Kuperman, Antti Latvala, Jacquelyn L. Meyers, Abraham A. Palmer, Martin H. Plawecki, Bernice Porjesz, Richard J. Rose, Marc A. Schuckit, Jessica E. Salvatore, Danielle M. Dick

## Abstract

Substance use disorders (SUDs) incur serious social and personal costs. Risk for SUDs is complex, ranging from social conditions to individual genetic variation. We examined whether models that include a clinical/environmental risk index (CERI) and polygenic scores (PGS) are able to identify individuals at increased risk of SUD in young adulthood across four longitudinal cohorts for a combined sample of N = 15,134. Our analyses included participants of European (N_EUR_ = 12,659) and African (N_AFR_ = 2,475) ancestries. SUD outcomes included: 1) alcohol dependence, 2) nicotine dependence; 3) drug dependence, and 4) any substance dependence. In the models containing the PGS and CERI, the CERI was associated with all three outcomes (ORs = 1.37 – 1.67). PGS for problematic alcohol use, externalizing, and smoking quantity were associated with alcohol dependence, drug dependence, and nicotine dependence, respectively (OR = 1.11 – 1.33). PGS for problematic alcohol use and externalizing were also associated with any substance dependence (ORs = 1.09 – 1.18). The full model explained 6% - 13% of the variance in SUDs. Those in the top 10% of CERI and PGS had relative risk ratios of 3.86 - 8.04 for each SUD relative to the bottom 90%. Overall, the combined measures of clinical, environmental, and genetic risk demonstrated modest ability to distinguish between affected and unaffected individuals in young adulthood. PGS were significant but added little in addition to the clinical/environmental risk index. Results from our analysis demonstrate there is still considerable work to be done before tools such as these are ready for clinical applications.
