## Supplemental tables for "Clinical, Environmental, and Genetic Risk Factors for Substance Use Disorders: Characterizing Combined Effects across Multiple Cohorts"

### Sheet: S1 LOO analyses
Supplementary Table 1: Leave-one-out analyses for Combined Risk Models
		ALCOHOL DEPENDENCE					NICOTINE DEPENDENCE					DRUG DEPENDENCE					ANY DEPENDENCE
		OR	Beta	SE	P		OR	Beta	SE	P		OR	Beta	SE	P		OR	Beta	SE	P
No Add Health AFR	CERI	1.34738	0.29816	0.0166225	6.04651e-72	*	1.59575	0.467346	0.0214367	2.25631e-105	*	1.67164	0.513806	0.0186286	1.85474e-167	*	1.5649	0.447824	0.0146234	5.89507e-206	*
	ALCC PGS	1.03824	0.0375229	0.0311261	0.228006		0.936384	-0.0657293	0.0436026	0.131693		1.0321	0.0315908	0.0393939	0.422599		0.986507	-0.0135849	0.026042	0.601912
	ALCP PGS	1.12763	0.120121	0.0325892	0.000227875	*	1.00069	0.000694632	0.0456532	0.98786		1.04712	0.046048	0.0404554	0.25502		1.09548	0.0911904	0.0275489	0.000932539	*
	EXT PGS	1.08147	0.0783204	0.0333557	0.0188726		1.36996	0.314782	0.0468318	1.79798e-11	*	1.13347	0.125283	0.0396098	0.00156196	*	1.20184	0.183856	0.0275804	2.62529e-11	*
	MDD PGS	0.97973	-0.0204779	0.0315198	0.515897		1.01881	0.0186305	0.0436254	0.669339		1.02078	0.0205667	0.0382376	0.59067		0.979271	-0.0209468	0.026617	0.431299
	CPD PGS	0.977984	-0.0222617	0.0308402	0.470391		1.33181	0.286539	0.041008	2.80019e-12	*		-0.0111722	0.0351076	0.750313			0.0697128	0.0250708	0.00542517	*
	SCZ PGS	1.03235	0.0318409	0.0333642	0.339911		0.950036	-0.0512559	0.0463609	0.268907		1.01472	0.0146114	0.0402746	0.716759		1.00578	0.00576738	0.0273267	0.832846
No Add Health EUR	CERI	1.48605	0.396122	0.0222488	6.56048e-71	*	1.70574	0.533999	0.0306811	7.58384e-68	*	1.83771	0.608519	0.0246448	1.31623e-134	*	1.67952	0.518507	0.0186171	1.04374e-170	*
	ALCC PGS	0.947223	-0.0542211	0.0399328	0.174525		1.01009	0.0100409	0.0629921	0.873354		1.00041	0.000413557	0.0500923	0.993413		0.950345	-0.0509298	0.0323826	0.115777
	ALCP PGS	1.15715	0.145964	0.0398933	0.000253335	*	1.03431	0.0337316	0.0641894	0.599236		1.04297	0.0420748	0.0522579	0.420741		1.13368	0.125469	0.0342032	0.000244124	*
	EXT PGS	1.06828	0.0660508	0.0436501	0.130232		1.32186	0.279039	0.0664078	2.64689e-05	*	1.06335	0.0614196	0.0508527	0.227127		1.13819	0.12944	0.0346535	0.000187509	*
	MDD PGS	0.95725	-0.0436903	0.0411227	0.288037		1.04662	0.0455694	0.062876	0.468606		0.992459	-0.00756923	0.0503437	0.880488		0.972422	-0.0279652	0.0341839	0.413311
	CPD PGS	0.963891	-0.036777	0.0410374	0.370156		1.32165	0.278879	0.06096	4.76719e-06	*		-0.0219224	0.0484724	0.651078			0.0525321	0.0330501	0.111955
	SCZ PGS	1.01026	0.0102098	0.0440099	0.816546		0.960027	-0.0407943	0.0680421	0.54881		0.995553	-0.00445645	0.0516448	0.931236		0.985948	-0.0141516	0.0345278	0.681908
No FinnTwin12	CERI	1.34631	0.297368	0.0166238	1.45917e-71	*	1.60175	0.471099	0.0207838	9.55096e-114	*	1.64481	0.497624	0.0176564	9.24992e-175	*	1.55788	0.443328	0.0142429	1.0625e-212	*
	ALCC PGS	1.03661	0.035959	0.031691	0.25651		0.947628	-0.053793	0.042808	0.208894		1.03555	0.0349334	0.0369943	0.345021		0.989713	-0.0103402	0.0256123	0.686418
	ALCP PGS	1.13196	0.123953	0.0328886	0.000163983	*	0.982755	-0.0173959	0.0449497	0.69875		1.06119	0.0593904	0.0381719	0.119739		1.0968	0.0923932	0.026988	0.000618229	*
	EXT PGS	1.0707	0.0683089	0.0336116	0.042123		1.31295	0.272275	0.045071	1.53135e-09	*	1.09995	0.0952683	0.0371293	0.0102922	*	1.16959	0.156656	0.0266753	4.28762e-09	*
	MDD PGS	0.974089	-0.0262528	0.0311076	0.398705		1.02451	0.0242097	0.0425129	0.569038		1.03432	0.0337484	0.0357857	0.345646		0.990905	-0.00913702	0.0257255	0.722459
	CPD PGS	0.96991	-0.0305521	0.0313616	0.329963		1.32853	0.284075	0.0401729	1.5346e-12	*		-0.0281771	0.033576	0.401356			0.0552795	0.0247928	0.0257699
	SCZ PGS	1.02894	0.0285256	0.0334589	0.393905		0.956744	-0.0442193	0.0451373	0.327252		1.00212	0.00211906	0.0376749	0.955146		0.992683	-0.00734344	0.0264997	0.781693
No ALSPAC	CERI	1.36199	0.308944	0.017189	3.14793e-72	*	1.58106	0.458098	0.0207161	2.36341e-108	*	1.64352	0.496843	0.0177156	4.53074e-173	*	1.56666	0.448944	0.0147336	6.3587e-204	*
	ALCC PGS	1.15066	0.140339	0.037616	0.000190852	*	0.949837	-0.0514654	0.0461986	0.265278		1.05247	0.0511367	0.0382751	0.18154		1.06471	0.0627069	0.0300589	0.0369664
	ALCP PGS	1.01025	0.0101938	0.037294	0.784595		0.980185	-0.0200137	0.0479512	0.676404		1.04	0.0392231	0.0391535	0.31645		1.01492	0.0148076	0.0306938	0.6295
	EXT PGS	1.08907	0.0853247	0.0370857	0.021406		1.29663	0.259771	0.0468844	3.01326e-08	*	1.0974	0.0929433	0.0376288	0.0135111		1.15771	0.146444	0.0290088	4.45832e-07	*
	MDD PGS	0.961217	-0.0395551	0.034352	0.24954		1.00905	0.0090108	0.044152	0.838286		1.02183	0.0215904	0.0360735	0.549499		0.968437	-0.0320719	0.0281308	0.254245
	CPD PGS	0.983922	-0.0162089	0.0341	0.63455		1.27819	0.245444	0.041335	2.8864e-09	*		-0.0346136	0.034185	0.311281			0.0409597	0.0266795	0.124723
	SCZ PGS	1.02078	0.0205634	0.0366672	0.574925		0.979757	-0.0204503	0.0469119	0.662888		1.01104	0.0109765	0.0381855	0.773765		1.00322	0.00321642	0.029039	0.911805
No COGA AFR	CERI	1.32889	0.284345	0.0171654	1.24789e-61	*	1.56532	0.448093	0.0211097	5.39458e-100	*	1.61128	0.477026	0.0192171	5.06385e-136	*	1.51939	0.418306	0.0147821	3.64416e-176	*
	ALCC PGS	1.0241	0.0238181	0.0313817	0.447864		0.942618	-0.0590943	0.0426131	0.165514		1.02249	0.022239	0.0387758	0.566287		0.978372	-0.0218649	0.0255664	0.39243
	ALCP PGS	1.14258	0.133289	0.0326962	4.57016e-05	*	0.992754	-0.00727245	0.0454085	0.872758		1.07748	0.0746259	0.0389709	0.0555039		1.10385	0.0988046	0.0267563	0.000221833	*
	EXT PGS	1.06587	0.0637923	0.03384	0.0594147		1.3323	0.286904	0.0455018	2.87576e-10	*	1.15877	0.147361	0.0399032	0.000221651	*	1.20137	0.183467	0.0271549	1.41563e-11	*
	MDD PGS	0.965659	-0.0349449	0.0316147	0.269014		1.01524	0.015125	0.0425459	0.722216		1.05783	0.0562205	0.0377682	0.136601		0.989313	-0.0107443	0.0260316	0.679796
	CPD PGS		-0.00444615	0.0304745	0.884003		1.31231	0.271787	0.0401543	1.30072e-11	*		-0.0247397	0.0351628	0.481697			0.0657121	0.024716	0.00784456	*
	SCZ PGS	1.04609	0.0450547	0.0333588	0.176821		0.968269	-0.0322453	0.0449145	0.472802		1.00231	0.00230523	0.0403849	0.95448		1.00619	0.00617101	0.0268286	0.818079
No COGA EUR	CERI	1.28075	0.247446	0.0198065	8.13259e-36	*	1.51247	0.413745	0.0239052	4.11049e-67	*	1.5115	0.4131	0.0207348	2.56759e-88	*	1.47175	0.386453	0.0161325	8.21882e-127	*
	ALCC PGS	1.02495	0.0246462	0.0337445	0.465161		0.920054	-0.0833232	0.0450767	0.0645339		1.02549	0.0251716	0.0415769	0.544899		0.968804	-0.0316932	0.0267105	0.235406
	ALCP PGS	1.12616	0.118813	0.0351263	0.000718453	*	0.993952	-0.00606657	0.0483919	0.900236		1.06961	0.0672896	0.0431914	0.119247		1.09947	0.0948284	0.0281118	0.000742838	*
	EXT PGS	1.0976	0.093128	0.0358023	0.00929054	*	1.3316	0.286382	0.047469	1.60909e-09	*	1.11088	0.105149	0.0419347	0.0121607	*	1.18156	0.166838	0.0279156	2.27958e-09	*
	MDD PGS	0.96018	-0.0406344	0.0336383	0.227054		0.993533	-0.00648753	0.0446286	0.884421			0.0112663	0.0396319	0.776201			-0.0190589	0.0270306	0.480756
	CPD PGS	0.995098	-0.00491357	0.0340054	0.88511		1.31172	0.27134	0.0423413	1.47057e-10	*	0.985659	-0.0144451	0.0379265	0.7033		1.07551	0.0727972	0.0258141	0.00480159	*
	SCZ PGS	1.05083	0.0495795	0.0352044	0.159033		0.955173	-0.0458625	0.04631	0.322009		1.00579	0.00577058	0.041119	0.888392		1.00263	0.00262413	0.0272446	0.923268
All models included age, sex, and cohort as covariates. PGS residualized on age, sex, and first 10 ancestral principal components
* p < .05/4; Beta = log(OR)

### Sheet: S2 Sex Strat. results
Supplementary Table 2: Sex-Stratified analyses for Combined Risk Models
		Males						Females
		Beta	OR	SE	P			Beta	OR	SE	P
Alcohol dependence	CERI	0.283324	1.32754	0.0221205	1.4743e-37	*	*	0.328152	1.3884	0.0228839	1.23294e-46	*	*
	ALCC PGS	0.0362804	1.03695	0.0422648	0.390668			0.0329265	1.03347	0.0444117	0.458456
	ALCP PGS	0.145063	1.15611	0.0446912	0.00117076	*	*	0.0749177	1.0778	0.0449958	0.0959143
	EXT PGS	0.0663859	1.06864	0.0442255	0.133335			0.0894741	1.0936	0.0481803	0.0633016
	MDD PGS	-0.00334355	0.996662	0.0413769	0.935595			-0.0706639	0.931775	0.044899	0.115524
	CPD PGS	0.0204089	1.02062	0.042414	0.630386			-0.068182	0.93409	0.0423525	0.107427
	SCZ PGS	0.0157229	1.01585	0.0430782	0.715122			0.0524287	1.05383	0.0483204	0.277912
Nicotine dependence	CERI	0.430982	1.53877	0.0279978	1.81135e-53	*	*	0.495684	1.64162	0.0305326	2.87142e-59	*	*
	ALCC PGS	-0.0172645	0.982884	0.0562475	0.75889			-0.0910376	0.912983	0.0629877	0.148367
	ALCP PGS	-0.0740559	0.92862	0.0590253	0.209607			0.0676897	1.07003	0.0677646	0.317846
	EXT PGS	0.197161	1.21794	0.0612076	0.00127663	*	*	0.371402	1.44977	0.0632848	4.39133e-09	*	*
	MDD PGS	0.038253	1.03899	0.054728	0.484573			-0.0108971	0.989162	0.0630404	0.862762
	CPD PGS	0.28988	1.33627	0.0548554	1.26087e-07		*	0.256928	1.29295	0.0564349	5.29745e-06		*
	SCZ PGS	-0.0226483	0.977606	0.0578699	0.695527			-0.0527067	0.948658	0.066603	0.428737
Drug dependence	CERI	0.470176	1.60028	0.0232175	3.48753e-91	*	*	0.529203	1.69758	0.0252629	1.96492e-97	*	*
	ALCC PGS	0.0364533	1.03713	0.0484235	0.451569			0.0233142	1.02359	0.0555337	0.674617
	ALCP PGS	0.0704693	1.07301	0.049466	0.154273			0.0376333	1.03835	0.0559858	0.501461
	EXT PGS	0.10466	1.11033	0.0490847	0.0329871	*		0.108874	1.11502	0.05494	0.0475132	*
	MDD PGS	0.030805	1.03128	0.0461362	0.504327			0.018459	1.01863	0.0536238	0.730673
	CPD PGS	-0.00763758	0.992392	0.0447715	0.864546			-0.0441254	0.956834	0.0504787	0.382043
	SCZ PGS	-0.0242825	0.97601	0.0487584	0.618471			0.0447676	1.04578	0.0575252	0.436436
Any substance dependence	CERI	0.406921	1.50219	0.0190478	2.94452e-101	*	*	0.475212	1.60835	0.020033	2.16481e-124	*	*
	ALCC PGS	0.017886	1.01805	0.0347864	0.607135			-0.0420929	0.958781	0.0354588	0.235191
	ALCP PGS	0.0837615	1.08737	0.0363502	0.0212061	*		0.0911681	1.09545	0.0369513	0.0136155	*
	EXT PGS	0.135291	1.14487	0.0357653	0.00015511	*	*	0.196306	1.2169	0.0373396	1.46172e-07	*	*
	MDD PGS	-0.0114857	0.98858	0.0344669	0.738955			-0.028661	0.971746	0.036342	0.430319
	CPD PGS	0.0748793	1.07775	0.0334107	0.0250145			0.0430068	1.04394	0.0344432	0.2118
	SCZ PGS	-0.014065	0.986033	0.0351977	0.68945			0.0171053	1.01725	0.0380638	0.653155
All models included age, sex, and cohort as covariates. PGS residualized on age, sex, and first 10 ancestral principal components
* p < .05/4; Beta = log(OR)

### Sheet: S3 Anc. Specific results
Supplementary Table 3: Ancestry Stratified analyses for Combined Risk Models
		EUR Ancestry Results						AFR Ancestry Results
		Beta	OR	SE	P			Beta	OR	SE	P
Alcohol dependence	CERI	0.27965	1.32267	0.0175194	2.33834e-57	*	*	0.452893	1.57286	0.0478245	2.80161e-21	*	*
	ALCC PGS	0.0269629	1.02733	0.0318179	0.396764			0.179215	1.19628	0.11122	0.107103
	ALCP PGS	0.142472	1.15312	0.0337044	2.36728e-05	*	*	-0.124486	0.882951	0.0947558	0.18893
	EXT PGS	0.0629922	1.06502	0.0347212	0.0696428			0.145217	1.15629	0.0982151	0.139258
	MDD PGS	-0.0204919	0.979717	0.0327347	0.531316			-0.144854	0.865149	0.0845334	0.0866077
	CPD PGS	-0.00730382	0.992723	0.031063	0.814109			-0.111585	0.894415	0.109104	0.306433
	SCZ PGS	0.0459009	1.04697	0.0344151	0.182288			-0.0830052	0.920346	0.0908386	0.36084
Nicotine dependence	CERI	0.454772	1.57581	0.0221562	1.26887e-93	*	*	0.475344	1.60857	0.0548478	4.45241e-18	*	*
	ALCC PGS	-0.0683877	0.933898	0.0444121	0.123598			0.028157	1.02856	0.133119	0.832483
	ALCP PGS	6.49556e-05	1.00006	0.0470497	0.998898			-0.1534	0.857787	0.136907	0.262516
	EXT PGS	0.321301	1.37892	0.0484404	3.29092e-11	*	*	-0.0130182	0.987066	0.117981	0.912139
	MDD PGS	0.0181644	1.01833	0.0447975	0.685127			-0.0624063	0.939501	0.114704	0.586399
	CPD PGS	0.285765	1.33078	0.0420396	1.0644e-11		*	0.164472	1.17877	0.106222	0.12153
	SCZ PGS	-0.0447589	0.956228	0.0474892	0.345933			-0.0498152	0.951405	0.117716	0.672163
Drug dependence	CERI	0.492449	1.63632	0.0205348	4.37205e-127	*	*	0.4958	1.64181	0.0350006	1.49823e-45	*	*
	ALCC PGS	0.0205966	1.02081	0.0420165	0.623989			0.0573801	1.05906	0.076235	0.451646
	ALCP PGS	0.0638702	1.06595	0.0420471	0.128759			-0.0237531	0.976527	0.083544	0.776166
	EXT PGS	0.175967	1.1924	0.0432785	4.78425e-05	*	*	-0.114101	0.892168	0.0719414	0.112732
	MDD PGS	0.052903	1.05433	0.0411678	0.198772			-0.0954149	0.908996	0.0703396	0.174944
	CPD PGS	-0.0118003	0.988269	0.0372387	0.751332			-0.0748639	0.92787	0.0751879	0.319401
	SCZ PGS	0.00985988	1.00991	0.0442439	0.82365			-0.0447116	0.956273	0.0706043	0.526557
Any substance dependence	CERI	0.424308	1.52853	0.0155552	7.84688e-164	*	*	0.497058	1.64388	0.032562	1.30927e-52	*	*
	ALCC PGS	-0.02403	0.976256	0.0267787	0.36953			0.0865359	1.09039	0.0696029	0.213765
	ALCP PGS	0.102397	1.10782	0.0282547	0.000289999	*	*	-0.0635375	0.938439	0.0713237	0.373018
	EXT PGS	0.206521	1.22939	0.0289857	1.04137e-12	*	*	-0.0714253	0.931066	0.0620189	0.249457
	MDD PGS	-0.0121243	0.987949	0.0276496	0.661026			-0.106036	0.899393	0.0616761	0.0855721
	CPD PGS	0.0767489	1.07977	0.0258893	0.00303169		*	-0.0447538	0.956233	0.0645128	0.487858
	SCZ PGS	0.0124185	1.0125	0.0286093	0.664235			-0.106309	0.899147	0.0613716	0.0832344
All models included age, sex, and cohort as covariates. PGS residualized on age, sex, and first 10 ancestral principal components
* p < .05/4; Beta = log(OR)

### Sheet: S4 FE Interaction tests
Supplementary Table 4: Testing for Variation in Predictors Across Cohorts
	Beta (log OR)	SE	P	P < .05/4	Beta (log OR)	SE	P	P < .05/4	Beta (log OR)	SE	P	P < .05/4	Beta (log OR)	SE	P	P < .05/4
Intercept	-2.46953	0.0870933	7.27017e-177	*	-3.33198	0.121035	7.89552e-167	*	-2.84096	0.0995195	3.07945e-179	*	-1.90118	0.0721231	3.9158e-153	*
Female	-0.418707	0.0572618	2.62893e-13	*	-0.321439	0.077734	3.54775e-05	*	-0.565181	0.0668071	2.67625e-17	*	-0.436386	0.0464234	5.44915e-21	*
Age	0.425932	0.0384759	1.75214e-28	*	0.250488	0.0606256	3.60072e-05	*	0.153703	0.0405373	0.000149657	*	0.327376	0.0327371	1.52178e-23	*
Add Health AFR	-1.79733	0.281193	1.63931e-10	*	-1.08422	0.285249	0.000144143	*	-0.354831	0.211312	0.0931163		-0.971875	0.164414	3.39735e-09	*
FinnTwin12 EUR	-0.637371	0.307917	0.0384577		-0.239381	0.472639	0.612521		-3.27039	0.755127	1.4849e-05	*	-0.840915	0.266312	0.0015906	*
ALSPAC EUR	-0.419147	0.172495	0.0151025		-2.0294	0.351271	7.59112e-09	*	-3.31587	0.387134	1.07913e-17	*	-0.948338	0.149945	2.53959e-10	*
COGA AFR	-1.94796	0.416287	2.87773e-06	*	-3.52327	0.716425	8.75002e-07	*	-0.688454	0.276046	0.0126319		-1.51122	0.270734	2.37878e-08	*
COGA EUR	-0.417089	0.188012	0.0265261		-2.31568	0.308829	6.46634e-14	*	-1.19507	0.240016	6.38749e-07	*	-0.925431	0.166232	2.58994e-08	*
ALCC PGS	0.18427	0.0504956	0.000263028	*	-0.101552	0.0570978	0.0753119		0.0516288	0.0552505	0.350073		0.0464646	0.0403216	0.249177
ALCP PGS	0.0249951	0.0531689	0.638278		-0.0241402	0.0604513	0.689648		0.0692731	0.0560965	0.216871		0.0228822	0.0415844	0.582141
EXT PGS	0.0905061	0.0500897	0.0707813		0.300001	0.0596171	4.85062e-07	*	0.185255	0.0552962	0.000807469	*	0.216665	0.0398066	5.2407e-08	*
MDD PGS	-0.0113716	0.0460416	0.80492		-0.00756169	0.055046	0.890738		0.0568796	0.0511193	0.265845		-0.00453603	0.0376685	0.904151
SCZ PGS	0.0672627	0.0484746	0.165263		-0.0390084	0.0574155	0.496882		0.00736195	0.054877	0.893281		0.0155261	0.0388818	0.689661
CPD PGS	0.0139783	0.0450234	0.756206		0.266372	0.0513519	2.1349e-07	*	-0.0190079	0.0471332	0.686743		0.0743229	0.0350501	0.0339657
CERI	0.160293	0.025516	3.34113e-10	*	0.403619	0.0281702	1.46539e-46	*	0.337006	0.0270827	1.51498e-35	*	0.335872	0.0213214	6.57193e-56	*
ALCC PGS: Add Health AFR	-0.188889	0.172988	0.274869		0.111525	0.171508	0.515524		-0.0518788	0.119697	0.664711		-0.0523476	0.0977575	0.592315
ALCC PGS: FinnTwin12 EUR	-0.16731	0.13977	0.231293		-0.0575025	0.228127	0.800992		-0.300336	0.268781	0.263823		-0.0951261	0.121844	0.434965
ALCC PGS: ALSPAC EUR	-0.37621	0.0808863	3.30172e-06	*	0.163497	0.139426	0.240939		-0.1721	0.167447	0.304049		-0.18527	0.0674173	0.00599403	*
ALCC PGS: COGA AFR	0.176335	0.163872	0.281905		0.104482	0.25005	0.676061		0.073332	0.124066	0.554473		0.177778	0.11914	0.135653
ALCC PGS: COGA EUR	-0.111324	0.0920652	0.22659		0.178985	0.127628	0.160797		-0.0347741	0.098068	0.722895		0.0479999	0.081402	0.555416
ALCP PGS: Add Health AFR	-0.0738138	0.153067	0.62964		-0.233923	0.197023	0.235113		0.00800844	0.123007	0.94809		-0.042729	0.0994149	0.667338
ALCP PGS: FinnTwin12 EUR	-0.0724997	0.131091	0.58023		0.297636	0.248086	0.230244		-0.261555	0.184429	0.156136		-0.00280028	0.116512	0.980825
ALCP PGS: ALSPAC EUR	0.287799	0.0855386	0.000766673	*	0.132677	0.148368	0.371191		0.158303	0.172762	0.359506		0.223382	0.0710676	0.00167092	*
ALCP PGS: COGA AFR	-0.258562	0.147923	0.0804728		0.000605622	0.174434	0.99723		-0.195435	0.140403	0.163935		-0.173876	0.126744	0.170104
ALCP PGS: COGA EUR	0.0601483	0.0929481	0.517556		0.00867153	0.120931	0.942835		-0.0551909	0.0968234	0.568667		0.0051855	0.0832036	0.950306
EXT PGS: Add Health AFR	-0.121028	0.15803	0.443762		-0.48428	0.150378	0.00128007	*	-0.264228	0.126566	0.0368285		-0.303932	0.093596	0.00116515	*
EXT PGS: FinnTwin12 EUR	0.118256	0.14617	0.418498		0.297964	0.239639	0.213726		0.677432	0.293947	0.0211888		0.107535	0.126396	0.394889
EXT PGS: ALSPAC EUR	-0.176288	0.0864349	0.0413951		0.16123	0.151207	0.286292		0.109895	0.18218	0.546362		-0.0717747	0.0732994	0.327482
EXT PGS: COGA AFR	0.19172	0.139674	0.169869		-0.0562882	0.225682	0.80304		-0.329659	0.112665	0.00343333	*	-0.275113	0.10384	0.00806348	*
EXT PGS: COGA EUR	-0.0843532	0.0960047	0.379599		-0.0305602	0.135325	0.821336		-0.08302	0.097797	0.395936		-0.0795958	0.0813873	0.32808
MDD PGS: Add Health AFR	-0.291451	0.119945	0.0151039		-0.111755	0.160525	0.486314		-0.0320466	0.111334	0.773469		-0.0604239	0.088107	0.492839
MDD PGS: FinnTwin12 EUR	-0.125204	0.147649	0.396446		-0.19254	0.209864	0.358905		-0.477801	0.225013	0.0337175		-0.180713	0.12519	0.148875
MDD PGS: ALSPAC EUR	0.0411495	0.0806323	0.609816		0.0834714	0.135209	0.537004		0.106354	0.188377	0.572358		0.0621021	0.0681348	0.362054
MDD PGS: COGA AFR	-0.0200258	0.132655	0.880006		0.00856916	0.196267	0.965175		-0.248694	0.11714	0.0337495		-0.153527	0.110304	0.163966
MDD PGS: COGA EUR	0.00465166	0.0875315	0.957618		0.143976	0.128443	0.262315		0.00857095	0.0963576	0.929122		-0.0164143	0.0782753	0.833902
SCZ PGS: Add Health AFR	-0.0518588	0.144929	0.720476		0.0779906	0.151395	0.60645		-0.0893201	0.113664	0.431971		-0.098481	0.0883587	0.265039
SCZ PGS: FinnTwin12 EUR	0.0181997	0.137985	0.895067		0.128242	0.220112	0.560146		0.222762	0.268698	0.407081		0.108797	0.119717	0.363465
SCZ PGS: ALSPAC EUR	0.0321331	0.0845707	0.703979		-0.152251	0.1355	0.261171		-0.0826779	0.174393	0.635436		-0.0120065	0.0685958	0.861054
SCZ PGS: COGA AFR	-0.27095	0.133135	0.0418352		-0.186114	0.202133	0.357181		-0.0306889	0.117793	0.794453		-0.182928	0.108885	0.0929572
SCZ PGS:cohortCOGA_EUR	-0.150067	0.100127	0.133934		0.0518884	0.144865	0.720205		0.00571211	0.107469	0.957612		-0.0501083	0.0883885	0.570775
CPD PGS: Add Health AFR	0.0248	0.161166	0.877705		-0.186338	0.151333	0.218207		-0.0971804	0.118332	0.411505		-0.125693	0.0926725	0.174999
CPD PGS: FinnTwin12 EUR	0.102138	0.117754	0.385732		-0.215719	0.198966	0.278276		0.235273	0.251166	0.348901		0.0536218	0.0992235	0.588912
CPD PGS: ALSPAC EUR	-0.025266	0.0786356	0.747979		0.25387	0.131787	0.0540594		0.297498	0.148092	0.0445515		0.0786962	0.0652562	0.227834
CPD PGS: COGA AFR	-0.252214	0.168022	0.133335		0.0706802	0.158671	0.655994		0.0102457	0.115375	0.929238		-0.0819367	0.105572	0.437679
CPD PGS: COGA EUR	-0.0917332	0.0820603	0.26362		0.00809397	0.118969	0.945758		-0.0415876	0.0870136	0.632691		-0.0844255	0.0755271	0.263645
CERI: Add Health AFR	0.209081	0.08887	0.0186394		-0.0827499	0.0872852	0.343109		-0.0291115	0.0674618	0.666086		-0.00697584	0.0549778	0.899032
CERI: FinnTwin12 EUR	0.257718	0.0884182	0.00355966	*	-0.422798	0.153915	0.00601503	*	0.22011	0.198897	0.268444		0.0275336	0.0787193	0.726511
CERI: ALSPAC EUR	0.0942839	0.0564338	0.0947814		0.0998966	0.107275	0.351738		0.247583	0.124238	0.0462816		0.0518933	0.0490784	0.290349
CERI: COGA AFR	0.345897	0.070546	9.4315e-07	*	0.267732	0.105502	0.011158	*	0.279266	0.0559148	5.89909e-07	*	0.311932	0.0549347	1.36089e-08	*
CERI: COGA EUR	0.257623	0.0412941	4.41135e-10	*	0.215139	0.0526374	4.3662e-05	*	0.360754	0.0477402	4.13754e-14	*	0.277201	0.0382799	4.44018e-13	*

### Sheet: S5 Random Effects Testing
Supplementary Table 5: Random Effects Model Fitting
	Model	# of parameters	AIC	BIC	LL	Deviance (-2*LL)	Chi-squared	ΔDf	P	P < .05/4
Alcohol dependence	Base (RI only)	12	8975.86	9067.36	-4475.93	8951.86	-	-	-
	RS for ALCC	14	8966.95	9073.69	-4469.47	8938.95	12.9163	2	0.00156768	*
	RS for ALCP	14	8973.41	9080.16	-4472.71	8945.41	6.45059	2	0.039744
	RS for CPD	14	8979.84	9086.59	-4475.92	8951.84	0.0205707	2	0.989767
	RS for EXT	14	8979.86	9086.6	-4475.93	8951.86	0.00614966	2	0.99693
	RS for MDD	14	8977.53	9084.27	-4474.76	8949.53	2.33323	2	0.311419
	RS for SCZ	14	8979.86	9086.61	-4475.93	8951.86	0.000832748	2	0.999584
	RS for CERI	14	8935.7	9042.44	-4453.85	8907.7	44.1633	2	2.57074e-10	*
Nicotine dependence	Base (RI only)	12	5241.87	5333.37	-2608.94	5217.87	-	-	-
	RS for ALCC	14	5243.52	5350.27	-2607.76	5215.52	2.34987	2	0.308838
	RS for ALCP	14	5243.86	5350.6	-2607.93	5215.86	2.01561	2	0.365019
	RS for CPD	14	5245.72	5352.47	-2608.86	5217.72	0.146056	2	0.929575
	RS for EXT	14	5243.81	5350.56	-2607.9	5215.81	2.06129	2	0.356776
	RS for MDD	14	5245.33	5352.08	-2608.67	5217.33	0.537315	2	0.764405
	RS for SCZ	14	5245.87	5352.61	-2608.93	5217.87	0.00338712	2	0.998308
	RS for CERI	14	5230.05	5336.8	-2601.03	5202.05	15.8184	2	0.00036734	*
Drug dependence	Base (RI only)	12	6628	6719.49	-3302	6604	-	-	-
	RS for ALCC	14	6629.52	6736.26	-3300.76	6601.52	2.47913	2	0.28951
	RS for ALCP	14	6629.87	6736.62	-3300.94	6601.87	2.1256	2	0.345486
	RS for CPD	14	6628.21	6734.95	-3300.1	6600.21	3.78842	2	0.150437
	RS for EXT	14	6620.98	6727.73	-3296.49	6592.98	11.0138	2	0.00405863	*
	RS for MDD	14	6630.59	6737.34	-3301.3	6602.59	1.40371	2	0.495664
	RS for SCZ	14	6631.82	6738.56	-3301.91	6603.82	0.180805	2	0.913563
	RS for CERI	14	6562.7	6669.45	-3267.35	6534.7	69.2927	2	8.98019e-16	*
Any substance dependence	Base (RI only)	12	12229.7	12321.2	-6102.87	12205.7	-	-	-
	RS for ALCC	14	12223.4	12330.1	-6097.69	12195.4	10.3521	2	0.00565015	*
	RS for ALCP	14	12226	12332.8	-6099	12198	7.72839	2	0.0209798
	RS for CPD	14	12233	12339.8	-6102.52	12205	0.690354	2	0.708095
	RS for EXT	14	12226.7	12333.5	-6099.36	12198.7	7.02233	2	0.0298621
	RS for MDD	14	12232.4	12339.1	-6102.2	12204.4	1.3333	2	0.513426
	RS for SCZ	14	12233.7	12340.5	-6102.86	12205.7	0.0129565	2	0.993543
	RS for CERI	14	12170.3	12277	-6071.13	12142.3	63.472	2	1.64906e-14	*
RI = random intercept; RS = random slope

### Sheet: S6 Fixed vs Random Effects
Supplementary Table 6: Comparison of Fixed and Random Effects Integrative Data Analysis Results
FIXED EFFECTS RESULTS †
	Alcohol dependence					Nicotine dependence					Drug dependence					Any substance dependence
	OR	Beta	SE	P			Beta	SE	P		OR	Beta	SE	P		OR	Beta	SE	P
Female	0.621719	-0.475267	0.0558652	1.77889e-17	*	0.69034	-0.370571	0.0739481	5.40837e-07	*	0.535772	-0.624047	0.0622325	1.15215e-23	*	0.618805	-0.479965	0.0438735	7.44157e-28	*
Age	1.58617	0.461321	0.0352631	4.15766e-39	*	1.38986	0.329207	0.049601	3.19935e-11	*	1.30287	0.264569	0.0334529	2.60071e-15	*	1.46218	0.379925	0.0293218	2.14206e-38	*
ALCC PGS	1.04859	0.047444	0.030245	0.116728		0.959441	-0.0414044	0.0405227	0.306895		1.0491	0.047935	0.0347178	0.16737		1.00201	0.00200543	0.023885	0.933087
ALCP PGS	1.12651	0.11912	0.0312098	0.000135215	*	1.01128	0.0112135	0.0429139	0.793859		1.0742	0.071572	0.0359747	0.0466451		1.10006	0.0953667	0.024896	0.000127827	*
EXT PGS	1.18157	0.166846	0.0313402	1.0168e-07	*	1.50074	0.405956	0.042213	6.78689e-22	*	1.27193	0.240533	0.0346132	3.67431e-12	*	1.30995	0.269988	0.0247706	1.15863e-27	*
MDD PGS	0.996119	-0.00388891	0.0296747	0.895735		1.0606	0.0588327	0.0398547	0.139896		1.08263	0.0793904	0.0327791	0.0154362		1.02334	0.0230722	0.0236725	0.329738
SCZ PGS	1.03775	0.0370571	0.0320271	0.24725		0.975334	-0.0249755	0.0431376	0.562608		1.03205	0.0315448	0.0361686	0.383121		1.00361	0.00360221	0.0248831	0.884896
CPD PGS	1.00018	0.000176756	0.0297494	0.995259		1.32961	0.284887	0.0376502	3.82838e-14	*	1.01068	0.0106222	0.0321174	0.740849		1.08094	0.0778345	0.0231595	0.000777158	*
Female	0.653338	-0.425661	0.0567335	6.24645e-14	*	0.73259	-0.311168	0.0763899	4.63273e-05	*	0.570228	-0.56172	0.0653327	8.12313e-18	*	0.645915	-0.437087	0.0458708	1.59337e-21	*
Age	1.51487	0.415333	0.0364722	4.81869e-30	*	1.27467	0.242688	0.0554161	1.19021e-05	*	1.17641	0.162466	0.0359126	6.07028e-06	*	1.37231	0.316493	0.0301091	7.64232e-26	*
CERI	1.36854	0.313744	0.015753	2.92942e-88	*	1.63223	0.489947	0.0198514	1.72081e-134	*	1.66574	0.51027	0.0171969	1.75876e-193	*	1.58196	0.458668	0.0137065	1.63532e-245	*
Female	0.650807	-0.429542	0.0568783	4.2879e-14	*	0.72217	-0.325495	0.0770208	2.3781e-05	*	0.566848	-0.567663	0.0655478	4.70521e-18	*	0.641038	-0.444667	0.0460966	5.09054e-22	*
Age	1.52192	0.419973	0.036712	2.64908e-30	*	1.28997	0.254621	0.0557275	4.89959e-06	*	1.18211	0.167303	0.0361315	3.64982e-06	*	1.3812	0.322956	0.0304634	2.93349e-26	*
CERI	1.35217	0.301708	0.016316	2.41649e-76	*	1.58415	0.460049	0.0204656	6.64088e-112	*	1.64571	0.498172	0.0175875	1.68328e-176	*	1.55317	0.440296	0.0139632	3.10783e-218	*
ALCC PGS	1.03511	0.0345041	0.0307109	0.26122		0.944592	-0.0570018	0.0419013	0.173709		1.03133	0.0308499	0.0367018	0.400596		0.987757	-0.0123187	0.0249274	0.621176
ALCP PGS	1.11943	0.112823	0.0316772	0.000368531	*	0.993279	-0.00674332	0.0441616	0.878638		1.05742	0.0558348	0.0376985	0.138583		1.092	0.0880154	0.02616	0.000766805	*
EXT PGS	1.08095	0.0778372	0.0325749	0.016872		1.32645	0.282504	0.0441804	1.61261e-10	*	1.11231	0.106436	0.0369156	0.0039362	*	1.17894	0.164615	0.0259853	2.37428e-10	*
MDD PGS	0.966584	-0.0339875	0.0305149	0.265366		1.01564	0.0155233	0.0415313	0.708573		1.02607	0.0257373	0.0354633	0.467994		0.980726	-0.0194626	0.0251622	0.439235
SCZ PGS	1.03247	0.0319558	0.0323879	0.32381		0.96186	-0.0388862	0.0439704	0.376495		1.0066	0.00657937	0.0372869	0.859939		1.00024	0.000244208	0.0257624	0.992437
CPD PGS	0.981332	-0.0188446	0.0302404	0.53318		1.31368	0.272835	0.0392366	3.56146e-12	*	0.97704	-0.0232279	0.0333374	0.485959		1.0616	0.0597776	0.0239957	0.012732
RANDOM EFFECTS RESULTS ††
	OR	Beta	SE	P		OR	Beta	SE	P		OR	Beta	SE	P		OR	Beta	SE	P
Intercept	0.130601	-2.03561	0.759862	0.00738592	*	0.0449303	-3.10264	0.681602	5.31417e-06	*	0.0979074	-2.32373	1.72367	0.177617		0.142899	-1.94562	0.50031	0.000100732	*
Female	0.648267	-0.433452	0.0567358	2.17513e-14	*	0.723784	-0.323263	0.0766151	2.45051e-05	*	0.555106	-0.588596	0.0668179	1.26312e-18	*	0.63884	-0.448101	0.0470952	1.82097e-21	*
Age	1.54662	0.436072	0.0413154	4.83099e-26	*	1.29681	0.259911	0.059787	1.37838e-05	*	1.17898	0.16465	0.0426299	0.000112316	*	1.40878	0.342726	0.034818	7.32418e-23	*
ALCC PGS	1.03169	0.0312006	0.0301999	0.30154		0.940642	-0.0611923	0.0421432	0.1465		1.02271	0.0224522	0.0373011	0.547229		0.983726	-0.0164078	0.0250374	0.512254
ALCP PGS	1.12678	0.119367	0.0314622	0.000148254	*	0.994448	-0.00556704	0.0432583	0.897601		1.06541	0.063363	0.0381093	0.09638		1.09646	0.0920906	0.0260728	0.000412352	*
EXT PGS	1.09738	0.092928	0.0315784	0.0032529	*	1.33843	0.291494	0.04315	1.42471e-11	*	1.12901	0.121337	0.0365628	0.000904732	*	1.19447	0.177703	0.0260713	9.35829e-12	*
MDD PGS	0.963957	-0.0367085	0.0307368	0.232367		1.01463	0.0145226	0.0415009	0.726388		1.02545	0.0251273	0.0358834	0.483773		0.980296	-0.0199006	0.0253871	0.433108
SCZ PGS	1.03161	0.0311247	0.0309776	0.315017		0.959065	-0.0417967	0.0417061	0.316261		1.00581	0.00578823	0.036541	0.874139		0.996781	-0.00322393	0.0255093	0.899429
CPD PGS	0.983979	-0.0161505	0.0288319	0.57537		1.31956	0.277302	0.0396049	2.52882e-12	*	0.983148	-0.0169957	0.0340489	0.617671		1.06826	0.0660357	0.0239594	0.00584862	*
Intercept	0.0338771	-3.38502	0.28245	4.28453e-33	*	0.007507	-4.89192	0.442619	2.13882e-28	*	0.0116022	-4.45656	0.530338	4.34298e-17	*	0.0589872	-2.83043	0.181438	7.27424e-55	*
Female	0.650337	-0.430264	0.0566203	2.98161e-14	*	0.734004	-0.309241	0.0758893	4.60359e-05	*	0.558557	-0.582398	0.0666943	2.49423e-18	*	0.643832	-0.440317	0.0468519	5.55741e-21	*
Age	1.53779	0.430344	0.0411765	1.44677e-25	*	1.28069	0.247397	0.059028	2.77501e-05	*	1.17252	0.159152	0.0424699	0.000178671	*	1.39871	0.335551	0.0346222	3.26706e-22	*
CERI	1.43744	0.362861	0.0486035	8.28263e-14	*	1.62167	0.483454	0.0694101	3.27983e-12	*	1.75903	0.564764	0.0761796	1.22931e-13	*	1.60412	0.472574	0.0532052	6.5612e-19	*
Intercept	0.0343428	-3.37136	0.290198	3.35939e-31	*	0.00768818	-4.86807	0.452933	6.06404e-27	*	0.0118932	-4.43179	0.523703	2.61907e-17	*	0.060507	-2.805	0.185531	1.21901e-51	*
Female	0.647879	-0.434051	0.0567584	2.05171e-14	*	0.725261	-0.321224	0.0766225	2.76145e-05	*	0.555425	-0.588021	0.0668553	1.42503e-18	*	0.63891	-0.447992	0.0470971	1.86858e-21	*
Age	1.54558	0.4354	0.0412803	5.22241e-26	*	1.29743	0.260388	0.059623	1.25823e-05	*	1.17939	0.165001	0.0425832	0.000106718	*	1.40843	0.342476	0.0347587	6.65618e-23	*
CERI	1.42374	0.35329	0.0498515	1.37197e-12	*	1.57245	0.452632	0.0732731	6.51971e-10	*	1.73507	0.55105	0.0753621	2.6313e-13	*	1.57871	0.456606	0.0550308	1.06514e-16	*
ALCC PGS	1.03218	0.031671	0.030207	0.294423		0.940878	-0.0609423	0.0421435	0.148158		1.02298	0.0227246	0.0373281	0.54267		0.983913	-0.0162179	0.0250397	0.517188
ALCP PGS	1.12645	0.119071	0.0314754	0.000154966	*	0.994096	-0.00592117	0.0432666	0.891147		1.06546	0.0634112	0.0381256	0.0962684		1.09628	0.091926	0.0260735	0.000422451	*
EXT PGS	1.09485	0.0906197	0.0315808	0.00411174	*	1.33577	0.289506	0.0431357	1.92625e-11	*	1.12825	0.120666	0.0365696	0.000968103	*	1.19322	0.176658	0.0260652	1.22253e-11	*
MDD PGS	0.963779	-0.0368932	0.0307439	0.230133		1.01401	0.0139144	0.0415083	0.737459		1.02503	0.0247211	0.0359063	0.491145		0.980048	-0.0201541	0.0253871	0.42727
SCZ PGS	1.0321	0.0315988	0.0309875	0.307857		0.95986	-0.040968	0.0416871	0.325731		1.006	0.00597836	0.0365696	0.870141		0.997193	-0.00281087	0.0255098	0.91226
CPD PGS	0.983626	-0.0165091	0.0288409	0.567038		1.31745	0.275697	0.0396057	3.37743e-12	*	0.982731	-0.0174201	0.0340672	0.60911		1.06776	0.065559	0.0239594	0.00621424	*
† All models included cohort as a covariate. SE's adjusted for clustering at the family level.
†† All models included cohort, family unit, and CERI as random effects.
PGS residualized on age, sex, and first 10 ancestral principal components

### Sheet: S7 Full Table 3 Results
Supplementary Table 7: Full Results from Fixed Effects Integrative Data Analysis
Baseline Model	OR	Beta	SE	P		OR	Beta	SE	P		OR	Beta	SE	P		OR	Beta	SE	P
Female	0.623667	-0.472138	0.0557048	2.3363e-17	*	0.693666	-0.365765	0.0730641	5.55493e-07	*	0.539746	-0.616657	0.0616486	1.48196e-23	*	0.623652	-0.472163	0.043439	1.60947e-27	*
Age	1.58051	0.457749	0.0351029	7.22453e-39	*	1.38156	0.323213	0.0490132	4.26958e-11	*	1.29805	0.260866	0.0329733	2.54418e-15	*	1.4526	0.373354	0.0288112	2.09975e-38	*
Add Health (AFR)	0.0346394	-3.36276	0.135105	9.52825e-137	*	0.0256869	-3.66177	0.164707	1.68199e-109	*	0.0778277	-2.55326	0.107771	4.4023e-124	*	0.116298	-2.1516	0.0862981	3.33539e-137	*
Add Health (EUR)	0.12458	-2.08281	0.0595441	4.65655e-268	*	0.10455	-2.25809	0.0738801	3.65139e-205	*	0.130107	-2.0394	0.0594258	4.16096e-258	*	0.322979	-1.13017	0.0462347	5.80461e-132	*
ALSPAC (EUR)	0.111062	-2.19767	0.0741075	2.91392e-193	*	0.0239421	-3.73212	0.124058	7.92939e-199	*	0.0129363	-4.34772	0.168432	6.35712e-147	*	0.162959	-1.81426	0.0594521	1.58583e-204	*
COGA (AFR)	0.168303	-1.78199	0.136768	8.33425e-39	*	0.0501998	-2.99174	0.173519	1.29516e-66	*	0.516291	-0.661084	0.100717	5.24618e-11	*	0.610575	-0.493354	0.0993703	6.877e-07	*
COGA (EUR)	0.354799	-1.0362	0.0694094	2.13837e-50	*	0.104593	-2.25767	0.103512	1.83482e-105	*	0.437839	-0.825905	0.0739391	5.71395e-29	*	0.730281	-0.314326	0.063456	7.29099e-07	*
FinnTwin12 (EUR)	0.165989	-1.79583	0.115015	5.85624e-55	*	0.035364	-3.34206	0.20434	3.98357e-60	*	0.0220014	-3.81665	0.268241	6.10615e-46	*	0.205963	-1.58006	0.100142	4.39862e-56	*
PGS Only Model	OR	Beta	SE	P		OR	Beta	SE	P		OR	Beta	SE	P		OR	Beta	SE	P
Female	0.621719	-0.475267	0.0558652	1.77889e-17	*	0.69034	-0.370571	0.0739481	5.40837e-07	*	0.535772	-0.624047	0.0622325	1.15215e-23	*	0.618805	-0.479965	0.0438735	7.44157e-28	*
Age	1.58617	0.461321	0.0352631	4.15766e-39	*	1.38986	0.329207	0.049601	3.19935e-11	*	1.30287	0.264569	0.0334529	2.60071e-15	*	1.46218	0.379925	0.0293218	2.14206e-38	*
Add Health (AFR)	0.0337973	-3.38737	0.135946	4.86768e-137	*	0.0226143	-3.78917	0.17068	3.39943e-109	*	0.0752878	-2.58644	0.109417	1.55931e-123	*	0.112124	-2.18815	0.0882384	9.39595e-136	*
Add Health (EUR)	0.121245	-2.10994	0.0602353	8.35248e-269	*	0.093617	-2.36854	0.0768763	1.93657e-208	*	0.12476	-2.08136	0.0604414	7.29513e-260	*	0.31406	-1.15817	0.0470185	5.69798e-134	*
ALSPAC (EUR)	0.108765	-2.21857	0.0739548	1.01115e-197	*	0.0208497	-3.87042	0.124729	2.08083e-211	*	0.0124007	-4.39	0.167908	1.11495e-150	*	0.156813	-1.8527	0.0596361	6.75751e-212	*
COGA (AFR)	0.165344	-1.79973	0.139226	3.1834e-38	*	0.0449047	-3.10321	0.177135	1.02817e-68	*	0.508771	-0.675758	0.10516	1.30999e-10	*	0.603383	-0.505204	0.104191	1.24191e-06	*
COGA (EUR)	0.349254	-1.05196	0.0683096	1.64089e-53	*	0.0937731	-2.36688	0.102245	1.48645e-118	*	0.42853	-0.847394	0.072502	1.47014e-31	*	0.722806	-0.324614	0.0621027	1.72227e-07	*
FinnTwin12 (EUR)	0.162172	-1.81909	0.115128	3.07691e-56	*	0.0313299	-3.46318	0.205947	1.86659e-63	*	0.021029	-3.86185	0.267845	3.97439e-47	*	0.199231	-1.61329	0.100214	2.61206e-58	*
ALCC PGS	1.04859	0.047444	0.030245	0.116728		0.959441	-0.0414044	0.0405227	0.306895		1.0491	0.047935	0.0347178	0.16737		1.00201	0.00200543	0.023885	0.933087
ALCP PGS	1.12651	0.11912	0.0312098	0.000135215	*	1.01128	0.0112135	0.0429139	0.793859		1.0742	0.071572	0.0359747	0.0466451		1.10006	0.0953667	0.024896	0.000127827	*
EXT PGS	1.18157	0.166846	0.0313402	1.0168e-07	*	1.50074	0.405956	0.042213	6.78689e-22	*	1.27193	0.240533	0.0346132	3.67431e-12	*	1.30995	0.269988	0.0247706	1.15863e-27	*
MDD PGS	0.996119	-0.00388891	0.0296747	0.895735		1.0606	0.0588327	0.0398547	0.139896		1.08263	0.0793904	0.0327791	0.0154362		1.02334	0.0230722	0.0236725	0.329738
SCZ PGS	1.03775	0.0370571	0.0320271	0.24725		0.975334	-0.0249755	0.0431376	0.562608		1.03205	0.0315448	0.0361686	0.383121		1.00361	0.00360221	0.0248831	0.884896
CPD PGS	1.00018	0.000176756	0.0297494	0.995259		1.32961	0.284887	0.0376502	3.82838e-14	*	1.01068	0.0106222	0.0321174	0.740849		1.08094	0.0778345	0.0231595	0.000777158	*
CERI Only Model	OR	Beta	SE	P		OR	Beta	SE	P		OR	Beta	SE	P		OR	Beta	SE	P
Female	0.653338	-0.425661	0.0567335	6.24645e-14	*	0.73259	-0.311168	0.0763899	4.63273e-05	*	0.570228	-0.56172	0.0653327	8.12313e-18	*	0.645915	-0.437087	0.0458708	1.59337e-21	*
Age	1.51487	0.415333	0.0364722	4.81869e-30	*	1.27467	0.242688	0.0554161	1.19021e-05	*	1.17641	0.162466	0.0359126	6.07028e-06	*	1.37231	0.316493	0.0301091	7.64232e-26	*
Add Health (AFR)	0.0170851	-4.06955	0.141445	4.91232e-182	*	0.0077465	-4.86051	0.185408	1.77958e-151	*	0.0232908	-3.7597	0.127895	6.05498e-190	*	0.0408596	-3.19761	0.0993284	2.2598e-227	*
Add Health (EUR)	0.05952	-2.82144	0.0775062	3.84436e-290	*	0.0302919	-3.49687	0.105017	4.08978e-243	*	0.0362776	-3.31655	0.0860856	0	*	0.114054	-2.17109	0.0613342	1.8554e-274	*
ALSPAC (EUR)	0.0516321	-2.96361	0.0871458	1.72508e-253	*	0.00670717	-5.00458	0.137366	1.30248e-290	*	0.00337385	-5.6917	0.175686	3.01929e-230	*	0.0525467	-2.94605	0.0725085	0	*
COGA (AFR)	0.0374445	-3.2849	0.150403	9.53432e-106	*	0.00368294	-5.60404	0.206445	2.85992e-162	*	0.0493914	-3.00798	0.135154	9.89719e-110	*	0.0799508	-2.52634	0.117356	8.67126e-103	*
COGA (EUR)	0.092538	-2.38014	0.0985153	5.85285e-129	*	0.00928733	-4.6791	0.145033	2.3542e-228	*	0.0458024	-3.08342	0.107707	3.01949e-180	*	0.114614	-2.16619	0.0828382	9.94775e-151	*
FinnTwin12 (EUR)	0.0643057	-2.74411	0.124988	7.77746e-107	*	0.00732389	-4.91661	0.226201	9.44814e-105	*	0.00415569	-5.48328	0.274277	6.4937e-89	*	0.0507374	-2.98109	0.112925	1.40918e-153	*
CERI	1.36854	0.313744	0.015753	2.92942e-88	*	1.63223	0.489947	0.0198514	1.72081e-134	*	1.66574	0.51027	0.0171969	1.75876e-193	*	1.58196	0.458668	0.0137065	1.63532e-245	*
Combined Risk Model	OR	Beta	SE	P		OR	Beta	SE	P		OR	Beta	SE	P		OR	Beta	SE	P
Female	0.650807	-0.429542	0.0568783	4.2879e-14	*	0.72217	-0.325495	0.0770208	2.3781e-05	*	0.566848	-0.567663	0.0655478	4.70521e-18	*	0.641038	-0.444667	0.0460966	5.09054e-22	*
Age	1.52192	0.419973	0.036712	2.64908e-30	*	1.28997	0.254621	0.0557275	4.89959e-06	*	1.18211	0.167303	0.0361315	3.64982e-06	*	1.3812	0.322956	0.0304634	2.93349e-26	*
Add Health (AFR)	0.0174256	-4.04981	0.141243	8.37581e-181	*	0.00772968	-4.86269	0.187857	9.82505e-148	*	0.0239199	-3.73304	0.127384	8.81681e-189	*	0.0421828	-3.16574	0.0991839	1.50652e-223	*
Add Health (EUR)	0.0601473	-2.81096	0.0778377	1.41464e-285	*	0.0299636	-3.50777	0.10664	2.71315e-237	*	0.0365939	-3.30787	0.0865399	0	*	0.116706	-2.1481	0.0615982	1.92261e-266	*
ALSPAC (EUR)	0.052676	-2.9436	0.0875025	4.34942e-248	*	0.00659851	-5.02091	0.137509	6.84727e-292	*	0.00344112	-5.67196	0.175853	3.0982e-228	*	0.0538613	-2.92134	0.0727746	0	*
COGA (AFR)	0.0395679	-3.22974	0.152525	1.62063e-99	*	0.00420432	-5.47164	0.201612	3.36579e-162	*	0.0522571	-2.95158	0.136399	7.67413e-104	*	0.0867484	-2.44474	0.118793	4.15697e-94	*
COGA (EUR)	0.0960353	-2.34304	0.0998652	9.96915e-122	*	0.00981273	-4.62408	0.146292	2.81993e-219	*	0.0475325	-3.04634	0.109231	3.63186e-171	*	0.122275	-2.10148	0.0841021	8.40517e-138	*
FinnTwin12 (EUR)	0.0657614	-2.72172	0.126248	4.40944e-103	*	0.00730731	-4.91888	0.229237	3.87959e-102	*	0.00422308	-5.46719	0.27503	6.24845e-88	*	0.052455	-2.9478	0.113621	2.1215e-148	*
CERI	1.35217	0.301708	0.016316	2.41649e-76	*	1.58415	0.460049	0.0204656	6.64088e-112	*	1.64571	0.498172	0.0175875	1.68328e-176	*	1.55317	0.440296	0.0139632	3.10783e-218	*
ALCC PGS	1.03511	0.0345041	0.0307109	0.26122		0.944592	-0.0570018	0.0419013	0.173709		1.03133	0.0308499	0.0367018	0.400596		0.987757	-0.0123187	0.0249274	0.621176
ALCP PGS	1.11943	0.112823	0.0316772	0.000368531	*	0.993279	-0.00674332	0.0441616	0.878638		1.05742	0.0558348	0.0376985	0.138583		1.092	0.0880154	0.02616	0.000766805	*
EXT PGS	1.08095	0.0778372	0.0325749	0.016872		1.32645	0.282504	0.0441804	1.61261e-10	*	1.11231	0.106436	0.0369156	0.0039362	*	1.17894	0.164615	0.0259853	2.37428e-10	*
MDD PGS	0.966584	-0.0339875	0.0305149	0.265366		1.01564	0.0155233	0.0415313	0.708573		1.02607	0.0257373	0.0354633	0.467994		0.980726	-0.0194626	0.0251622	0.439235
SCZ PGS	1.03247	0.0319558	0.0323879	0.32381		0.96186	-0.0388862	0.0439704	0.376495		1.0066	0.00657937	0.0372869	0.859939		1.00024	0.000244208	0.0257624	0.992437
CPD PGS	0.981332	-0.0188446	0.0302404	0.53318		1.31368	0.272835	0.0392366	3.56146e-12	*	0.97704	-0.0232279	0.0333374	0.485959		1.0616	0.0597776	0.0239957	0.012732
* p < .05/4; Beta = log(OR)
